# Exploring Polygenic Neuroimaging Derived Scores in a Longitudinal Attention-deficit/hyperactivity disorder Sample

**DOI:** 10.1101/2022.06.16.22276110

**Authors:** Tim van der Es, Sourena Soheili-Nezhad, Nina Roth Mota, Barbara Franke, Jan Buitelaar, Emma Sprooten

## Abstract

Genome-wide association studies (GWAS) indicate neuropsychiatric disorders to be highly polygenic. Polygenicity refers to the additive influence of multiple genes on variation in a disorder. GWAS have identified many single-nucleotide polymorphisms (SNPs) across the genome associated with neuropsychiatric disorders, each explaining a very small part of individual variance within a trait. This complicates the understanding of the genetic architecture and biological mechanisms underlying these disorders. Previous studies have successfully used common genetic variants associated psychiatric disorders to generate Polygenic Risk scores (PRS). PRSs estimate the aggregate genetic liability of an individual for a particular disorder or trait based on a genome-wide association study (GWAS) of said trait. Here, we present a novel bottom-up approach to polygenic scoring that starts at the brain, rather than at behavior or clinical diagnosis. We used GWAS of structural brain imaging derived phenotypes (IDPs) from the UK Biobank as a basis to generate polygenic imaging derived scores (PIDS). As a proof-of-concept of its application, we applied PIDS to quantify differences in the genetic influence on brain structure between persons with ADHD and unaffected controls. 94 IDPs were selected using the subcortical segmentation atlas and the Desikan-Killiany cortical atlas from FreeSurfer. In the polygenic model training stage, 72 out 94 PIDS were associated with their respective IDP in an independent sample. Global measures such as cerebellum white matter, cerebellum cortex and cerebral white matter ranked amongst the highest in variance explained ranging between 3% and 5.7%. Our results indicate that a majority of GWAS of structural neuroimaging traits are becoming sufficiently powered to enable reliable and meaningful use of polygenic scoring applications that accurately reflect the underlying polygenic architecture well. Larger discovery GWAS will further improve upon this. Conversely, our associations with ADHD were relatively weak. Larger target samples are required to establish robust links of PIDS with behavioral or clinical traits like ADHD. With this novel approach to polygenic risk scoring we provide a new tool for other researchers to build on in the field of psychiatric genetics.
