## Supplemental Table 1 & 2 for "Exploring Polygenic Neuroimaging Derived Scores in a Longitudinal Attention-deficit/hyperactivity disorder Sample"

### Sheet: Sheet2
Supplementary Table 1.
Table 1	Phenotypes
Left Hemisphere	Right Hemisphere
aseg lh volume Cortex	aseg rh volume Cortex
aseg lh volume CerebralWhiteMatter	aseg rh volume CerebralWhiteMatter
aseg lh volume Lateral-Ventricle	aseg rh volume Lateral-Ventricle
aseg lh volume Inferior-Lateral-Ventricle	aseg rh volume Inferior-Lateral-Ventricle
aseg lh volume Cerebellum-White-Matter	aseg rh volume Cerebellum-White-Matter
aseg lh volume Cerebellum-Cortex	aseg rh volume Cerebellum-Cortex
aseg lh volume Thalamus-Proper	aseg rh volume Thalamus-Proper
aseg lh volume Caudate	aseg rh volume Caudate
aseg lh volume Putamen	aseg rh volume Putamen
aseg lh volume Pallidum	aseg rh volume Pallidum
aseg lh volume Hippocampus	aseg rh volume Hippocampus
aseg lh volume Amygdala	aseg rh volume Amygdala
aseg lh volume Accumbens-area	aseg rh volume Accumbens-area
aseg lh volume VentralDC	aseg rh volume VentralDC
aparc-Desikan lh volume bankssts	aparc-Desikan rh volume bankssts
aparc-Desikan lh volume caudalanteriorcingulate	aparc-Desikan rh volume caudalanteriorcingulate
aparc-Desikan lh volume caudalmiddlefrontal	aparc-Desikan rh volume caudalmiddlefrontal
aparc-Desikan lh volume cuneus	aparc-Desikan rh volume cuneus
aparc-Desikan lh volume entorhinal	aparc-Desikan rh volume entorhinal
aparc-Desikan lh volume fusiform	aparc-Desikan rh volume fusiform
aparc-Desikan lh volume inferiorparietal	aparc-Desikan rh volume inferiorparietal
aparc-Desikan lh volume inferiortemporal	aparc-Desikan rh volume inferiortemporal
aparc-Desikan lh volume isthmuscingulate	aparc-Desikan rh volume isthmuscingulate
aparc-Desikan lh volume lateraloccipital	aparc-Desikan rh volume lateraloccipital
aparc-Desikan lh volume lateralorbitofrontal	aparc-Desikan rh volume lateralorbitofrontal
aparc-Desikan lh volume lingual	aparc-Desikan rh volume lingual
aparc-Desikan lh volume medialorbitofrontal	aparc-Desikan rh volume medialorbitofrontal
aparc-Desikan lh volume middletemporal	aparc-Desikan rh volume middletemporal
aparc-Desikan lh volume parahippocampal	aparc-Desikan rh volume parahippocampal
aparc-Desikan lh volume paracentral	aparc-Desikan rh volume paracentral
aparc-Desikan lh volume parsopercularis	aparc-Desikan rh volume parsopercularis
aparc-Desikan lh volume parsorbitalis	aparc-Desikan rh volume parsorbitalis
aparc-Desikan lh volume parstriangularis	aparc-Desikan rh volume parstriangularis
aparc-Desikan lh volume pericalcarine	aparc-Desikan rh volume pericalcarine
aparc-Desikan lh volume postcentral	aparc-Desikan rh volume postcentral
aparc-Desikan lh volume posteriorcingulate	aparc-Desikan rh volume posteriorcingulate
aparc-Desikan lh volume precentral	aparc-Desikan rh volume precentral
aparc-Desikan lh volume precuneus	aparc-Desikan rh volume precuneus
aparc-Desikan lh volume rostralanteriorcingulate	aparc-Desikan rh volume rostralanteriorcingulate
aparc-Desikan lh volume rostralmiddlefrontal	aparc-Desikan rh volume rostralmiddlefrontal
aparc-Desikan lh volume superiorfrontal	aparc-Desikan rh volume superiorfrontal
aparc-Desikan lh volume superiorparietal	aparc-Desikan rh volume superiorparietal
aparc-Desikan lh volume superiortemporal	aparc-Desikan rh volume superiortemporal
aparc-Desikan lh volume supramarginal	aparc-Desikan rh volume supramarginal
aparc-Desikan lh volume frontalpole	aparc-Desikan rh volume frontalpole
aparc-Desikan lh volume transversetemporal	aparc-Desikan rh volume transversetemporal
aparc-Desikan lh volume insula	aparc-Desikan rh volume insula
Overview of all the Imaging Phenotypes included in the calculation of Polygenic Imaging Derived Scores (PIDS).

### Sheet: Sheet1
Phenotype	P_threshold	PRS.R2	coefficient	Standard.error	Pvalue	numberofSNPs	Heritability	hemisphere
Accumbens	0.004050	0.011	0.129151	34539.7	0.00246	8957	0.2559	right
Amygdala	0.001000	0.006	-91759.1	38439.3	0.01723	2837	0.2335	right
Cerebral_whitematter	0.010000	0.023	-71385300	14327900	0.00000	20012	0.3422	right
Cerrebellum_Cortex	0.001400	0.034	0.30371	1017650	0.00000	4097	0.3495	right
Cerrebellum_white_matter	0.001950	0.034	0.150515	416877	0.00000	5151	0.2949	right
Cortex	0.045400	0.006	0.24093	31397900	0.01453	64531	0.192	right
Hippocampus	0.001050	0.017	0.20924	71327.5	0.00007	3033	0.2878	right
Pallidum	0.050000	0.007	-652392	271786	0.01662	70611	0.3174	right
Putamen	0.001250	0.022	0.220549	120233	0.00001	3645	0.3383	right
Ventral	0.001000	0.009	-198842	66621.9	0.00293	3096	0.3307	right
caudalanteriorcingulate	0.050050	0.019	0.0660721	746378	0.00011	67901	0.1654	right
caudalmiddlefrontal	0.001700	0.013	0.0861951	328067	0.00158	3962	0.081	right
caudate	0.050000	0.008	-1539590	615329	0.01256	71585	0.3354	right
cuneus	0.033750	0.019	0.152376	551412	0.00006	51429	0.1874	right
frontalpole	0.050000	0.005	-686688	329547	0.03753	67699	0.0718	right
fusiform	0.005600	0.007	0.180512	591444	0.01271	11336	0.2668	right
inferiortemporal	0.184350	0.013	0.138924	4443790	0.00110	188458	0.1907	right
isthmuscingulate	0.023300	0.008	0.11287	380383	0.01039	36501	0.1865	right
lateral_Ventricle	0.219250	0.019	0.0486827	11177400	0.00014	214346	0.263	right
lateraloccipital	0.002200	0.009	0.203318	458877	0.00407	5289	0.1268	right
lateralorbitofrontal	0.002950	0.012	0.175744	355356	0.00135	6687	0.2058	right
lingual	1000000	0.017	0.14831	5558010	0.00014	507917	0.2243	right
mediaorbitofrontal	0.002950	0.004	0.179376	237519	0.04799	6609	0.1594	right
paracentral	0.497700	0.011	0.0733275	2914080	0.00392	365548	0.1287	right
parsorbitalis	0.017700	0.008	0.13688	350906	0.01078	28892	0.164	right
parstriangularis	0.050000	0.007	-2532760	1073690	0.01859	68615	0.1251	right
pericalcarine	0.013900	0.056	0.133186	245130	0.00000	25571	0.3142	right
postcentral	0.022100	0.012	0.118488	1226140	0.00163	36051	0.1805	right
posteriorcingulate	0.009300	0.019	0.0880952	311378	0.00010	16645	0.1247	right
precentral	0.200000	0.013	-14487500	4283890	0.00076	200563	0.223	right
precuneus	0.378150	0.006	0.172796	5234630	0.01947	308726	0.2268	right
rostralmiddlefrontal	0.201300	0.014	0.196017	6966190	0.00029	201565	0.1902	right
superiorfrontal	0.001400	0.013	0.20057	699498	0.00049	3515	0.1876	right
superiorparietal	0.007800	0.009	0.148065	914379	0.00678	14723	0.1705	right
superiortemporal	1000000	0.014	-33504400	9873980	0.00073	508069	0.2251	right
supramarginal	0.012550	0.019	0.138163	1231840	0.00005	22199	0.1539	right
thalamus	0.001350	0.015	0.220759	140312	0.00018	3738	0.3057	right
transversetemporal	0.001050	0.024	0.0761775	39378.2	0.00001	2724	0.1468	right
Accumbens_area	0.000500	0.012	-46662.6	15010.2	0.00195	1516	0.2373	left
Amygdala	0.000400	0.008	0.214454	23007.4	0.00785	1252	0.2236	left
Caudate	0.000800	0.057	0.151988	84196	0.00000	2735	0.3485	left
CerebralWhitematter	0.002650	0.030	0.322747	7262020	0.00000	6870	0.335	left
Cerrebellum_cortex	0.002200	0.035	0.300916	1230750	0.00000	5935	0.3541	left
Cerrebellum_white_matter	0.001950	0.036	0.148864	431391	0.00000	5299	0.3215	left
Cortex_vol	0.386050	0.007	0.242345	93143700	0.00907	313455	0.2072	left
Hippocampus	0.025850	0.015	0.188983	351433	0.00021	41660	0.2635	left
Pallidum	0.155000	0.011	0.119147	573597	0.00256	166883	0.3026	left
Putamen	0.200000	0.008	-4428070	1696700	0.00924	201913	0.3205	left
Thalamus	0.010000	0.007	-1244650	474299	0.00886	19287	0.2775	left
VentralDC	0.001000	0.007	-178813	72144	0.01341	3090	0.3116	left
caudalanteriorcingulate	0.010000	0.007	-703592	304847	0.02127	17102	0.0885	left
caudalmiddlefrontal	0.078500	0.015	0.105288	2303480	0.00039	98447	0.1465	left
ceneus	0.003650	0.026	0.14868	168955	0.00000	8332	0.2624	left
entorhinal	0.063350	0.013	0.10501	572912	0.00094	82498	0.1206	left
fusiform	0.008850	0.019	0.147249	854783	0.00005	16344	0.1739	left
inf_lat_Vent	0.000050	0.008	0.0327072	11634.3	0.01180	213	0.1404	left
inferortemporal	0.245800	0.016	0.133261	5733370	0.00028	230897	0.2566	left
lateral_Ventricle	0.052100	0.013	0.0394033	6136170	0.00173	72523	0.2736	left
lateraloccpital	0.050000	0.007	-4946660	1940430	0.01099	69543	0.1888	left
lateralorbitofrontal	0.001700	0.021	0.210708	286456	0.00001	4393	0.2238	left
lingual	0.385000	0.009	0.143245	3701750	0.00637	313076	0.2068	left
parahippocampal	0.005200	0.024	0.0978116	163127	0.00001	10876	0.1249	left
parsopercularis	0.045350	0.008	0.0860417	1213500	0.00932	63056	0.2871	left
pericalcarine	0.001050	0.036	0.125916	70498.3	0.00000	3187	0.1871	left
postcentral	0.007500	0.014	0.136957	706760	0.00073	14079	0.1221	left
posteriorcingulate	0.001250	0.015	0.115838	125384	0.00050	2859	0.1871	left
precentral	0.028400	0.009	0.180306	1555460	0.00498	43469	0.1221	left
rostralanteriorcingulate	0.001550	0.026	0.12825	131315	0.00000	3645	0.1871	left
rostralmiddlefrontal	0.113100	0.015	0.207222	5098500	0.00018	131605	0.1748	left
superiorparietal	0.004500	0.007	0.112749	723219	0.01398	9492	0.201	left
superiortemporal	0.007950	0.010	0.212604	877355	0.00242	15557	0.187	left
transversetemporal	0.272000	0.019	0.0694947	759202	0.00010	248628	0.228	left
Table 2. Overview of Polygenic Imaging Derived Scores (PIDS) and accompanying descriptive values
